# Epidemiological Correlates of Overweight and Obesity in the Northern Cape Province, South Africa

**DOI:** 10.1101/2022.06.13.22276284

**Authors:** Mackenzie H Smith, Justin W Myrick, Oshiomah Oyageshio, Caitlin Uren, Jamie Saayman, Sihaam Boolay, Lena van der Westhuizen, Cedric Werely, Marlo Möller, Brenna M Henn, Austin W Reynolds

## Abstract

**Background:** In the past several decades, obesity has become a major public health issue worldwide, associated with increased rates of chronic disease and death. Like many developing nations, South Africa is experiencing rapid increases in BMI, and as a result, evidence-based preventive strategies are needed to reduce the increasing burden of overweight and obesity. This study aimed to determine the prevalence and predictors of overweight and obesity among a multi-ethnic cohort from the rural Northern Cape of South Africa.

**Methods:** These data were collected as part of a tuberculosis (TB) case-control study, with 395 healthy control participants included in the final analysis. Overweight and obesity were defined according to WHO classification. Multivariate linear models of BMI were generated using sex, age, education level, smoking, alcohol consumption, and diabetes as predictor variables. We also used multivariable logistic regression analysis to assess the relationship of these factors with overweight and obesity.

**Results:** The average BMI in our study cohort was 25.1. The prevalence overweight was 18.6% and the prevalence of obesity was 23.5%. We find that female gender, being older, and having more years of formal education are all positively associated with BMI in our dataset. Women (OR = 5.4, CI = 3.2-9.4), older individuals (OR = 1.02, CI = 1-1.04), and those with more years of education (OR = 1.18, CI = 1.07-1.29) were all more likely to be overweight or obese. Alternatively, being a smoker is negatively associated with BMI and decreases one’s odds of being overweight or obese (OR = 0.25, CI = 0.15-0.42).

**Conclusions:** We observed a high prevalence of overweight and obesity in this study. The odds of being overweight and obesity was higher in women and those with more education and increases with age. Community-based interventions to control obesity in these communities should pay special attention to these groups.
