## supplemental tables for "Epidemiological Correlates of Overweight and Obesity in the Northern Cape Province, South Africa"

### Sheet: Table S1
Variable	Estimate	se	t	Pr(>|t|)
(Intercept)	18.1224	3.19745	5.668	4.07e-08
drnk_alcohol	2.44262	1.17711	2.075	0.039025
age	0.10605	0.04109	2.581	0.010434
Years.of.education	0.74509	0.19401	3.841	0.000157
smokes	-4.55695	1.09526	-4.161	4.4e-05
diabetes	4.46389	1.90389	2.345	0.019849
Model of BMI for women only

### Sheet: Table S2
Variable	Estimate	se	t	Pr(>|t|)
(Intercept)	19.2219	2.76303	6.957	1.25e-10
drnk_alcohol	-0.56152	0.92585	-0.606	0.54518
age	0.05526	0.03484	1.586	0.11495
Years.of.education	0.24204	0.15446	1.567	0.11939
smokes	-3.24531	1.08007	-3.005	0.00315
diabetes	3.90884	2.48399	1.574	0.11785
Model of BMI for men only

### Sheet: Table S3
Variable	Estimate	se	t	Pr(>|t|)
(Intercept)	0.658643	0.0909531	7.242	2.02e-11
drnk_alcohol	0.030069	0.0268578	1.12	0.2647
sex	0.0455132	0.0259051	1.757	0.0809
age	0.0008003	0.0010023	0.798	0.4259
Years.of.education	0.0095869	0.0046215	2.074	0.0397
smokes	0.0101112	0.0280891	0.36	0.7194
diabetes	-0.0147302	0.0655306	-0.225	0.8224
Model of WHR
